# A six-plex digital PCR assay for monitoring respiratory viruses in wastewater

**DOI:** 10.1101/2024.12.06.24317241

**Authors:** Melissa Pitton, Rachel E. McLeod, Lea Caduff, Ayazhan Dauletova, Jolinda de Korne-Elenbaas, Charles Gan, Camille Hablützel, Aurélie Holschneider, Seju Kang, Guy Loustalot, Patrick Schmidhalter, Linda Schneider, Anna Wettlauffer, Daniela Yordanova, Timothy R. Julian, Christoph Ort

**Author notes:** Authors contributed equally (Melissa Pitton, Rachel E. McLeod). Authors contributed equally (Timothy R. Julian, Christoph Ort). Corresponding authors: Christoph Ort, Timothy R. Julian.

## Abstract

Wastewater-based surveillance systems can track trends in multiple pathogens simultaneously by leveraging efficient, streamlined laboratory processing. In Switzerland, wastewater surveillance is conducted for fourteen locations representing 2.3 million people, or 26% of the national population, with simultaneous surveillance of four respiratory pathogens. Trends in respiratory diseases are tracked using a novel, six-plex digital PCR assay targeting Influenza A, Influenza B, Respiratory Syncytial Virus, and SARS-CoV-2 N1 and N2 genes, as well as Murine Hepatitis Virus for recovery efficiency control. The multiplex assay was developed to ensure sensitivity and accurate quantification for all targets simultaneously. Wastewater data is also integrated with disease data obtained through both a mandatory disease reporting system and the Swiss Sentinel System (Sentinella), a voluntary reporting system for general practitioners. Comparisons between wastewater data and case data from July 2023 through July 2024 demonstrate a high level of agreement, specifically for Influenza A, SARS-CoV-2, and Respiratory Syncytial Virus. Lower correspondence is observed for Influenza B, which highlights challenges in tracking disease dynamics during seasons without pronounced outbreak periods. Wastewater monitoring further revealed that targeting the N1 or N2 gene led to divergent estimates of SARS-Cov-2 viral loads, highlighting the impact of mutations in the target region of the assay on tracking trends. The study emphasizes the importance of an integrated wastewater monitoring program as a complementary tool for public health surveillance by demonstrating clear concordance with clinical data for respiratory pathogens beyond SARS-CoV-2.
