## Supplementary material for "A six-plex digital PCR assay for monitoring respiratory viruses in wastewater": Annex1

### Sheet: Sheet1
Annex 1. dMIQE2020 checklist for authors, reviewers and editors. NA: not applicable
ITEM TO CHECK	PROVIDED	INFORMATION	LOCATION
1. SPECIMEN
Detailed description of specimen type and numbers	Yes	Raw wastewater samples (3538 samples in total)	Results section ("Performance of RESPV6 dPCR assay and quality control indicators")
Sampling procedure (including time to storage)	Yes	Raw 24-hour composite samples stored at 4°C until nucleic acid extraction (2-7 days)	Materials and Methods section ("Wastewater sample processing and nucleic acid extraction")
Sample aliquotation, storage conditions and duration	Yes	Extracts are typically measured during day of extraction, then aliquoted and stored at -80°C	Materials and Methods section ("Wastewater sample processing and nucleic acid extraction")
2. NUCLEIC ACID EXTRACTION
Description of extraction method including amount of sample processed	Yes	Extraction from 40 ml of sample using the Wizard Enviro Total Nucleic Acid Kit (cat. no. A2991) (Promega Corporation, USA) and inhibito removal using OneStep PCR Inhibitor Removal Kit (Zymo Research, USA. Cat. No. D6030)	Materials and Methods section ("Wastewater sample processing and nucleic acid extraction")
Volume of solvent used to elute/resuspend extract	Yes	80 µl of RNAse-free water	Materials and Methods section ("Wastewater sample processing and nucleic acid extraction")
Number of extraction replicates	Yes	For each wastewater sample, 40 ml were used for extraction (i.e., one replicate)	Materials and Methods section ("Wastewater sample processing and nucleic acid extraction")
Extraction blanks included?	Yes	A blank extraction control, consisting of tap water, was included in each extraction run	Materials and Methods section ("Wastewater sample processing and nucleic acid extraction")
3. NUCLEIC ACID ASSESSMENT AND STORAGE
Method to evaluate quality of nucleic acids	No	We did not assess nucleic acid quality as the primary aim was to extract RNA from wastewater and directly measure it using dPCR
Method to evaluate quantity of nucleic acids (including molecular weight and calculations when using mass)	No	We did not assess nucleic acid quality as the primary aim was to extract RNA from wastewater and directly measure it using dPCR
Storage conditions: temperature, concentration, duration, buffer, aliquots	Yes	Long-term storage at -80°C	Materials and Methods section ("Wastewater sample processing and nucleic acid extraction")
Clear description of dilution steps used to prepare working DNA solution	Yes	Wastewater extracts were always diluted prior to dPCR analysis (3- or 5-fold depending on PCR inhibition levels)	Materials and Methods section ("Wastewater sample processing and nucleic acid extraction")
4. NUCLEIC ACID MODIFICATION
Template modification (digestion, sonication, pre-amplification, bisulphite etc.)	NA
Details of repurification following modification if performed	NA
5. REVERSE TRANSCRIPTION
cDNA priming method and concentration	NA
One or two step protocol (include reaction details for two step)	Yes	One-step protocol	Materials and Methods section ("Digital PCR assays")
Amount of RNA added per reaction	Yes	The amount of RNA was unknown, the volume of template added in the reaction was of 5 µL (pre-reaction 5.4 µL)	Materials and Methods section ("Digital PCR assays")
Detailed reaction components and conditions	Yes		Materials and Methods section ("Digital PCR assays")
Estimated copies measured with and without addition of RT	No	No measurements of copies with and without the addition of RT, as our study focused solely on viral RNA targets
Manufacturer of reagents used with catalogue and lot numbers	Yes		Materials and Methods section ("Digital PCR assays")
Storage of cDNA: temperature, concentration, duration, buffer and aliquots	NA
6. dPCR OLIGONUCLEOTIDES DESIGN AND TARGET INFORMATION
Sequence accession number or official gene symbol	Yes	Targeted genes were specified	Materials and Methods section ("Digital PCR assays") and Table 1
Method (software) used for design and in silico verification	No	Not necessary, as primers and probe sets have been sourced from previous publications	Table 1
Location of amplicon	No	Not necessary, as primers and probe sets have been sourced from previous publications	Table 1
Amplicon length	No	Not necessary, as primers and probe sets have been sourced from previous publications	Table 1
Primer and probe sequences (or amplicon context sequence)	Yes	Primer and probe sequences are provided	Table 1
Location and identity of any modifications	Yes	Modifications, such as fluorophores and quenchers are provided	Table 1
Manufacturer of oligonucleotides	Yes	Primers and probes were purchased from Microsynth AG (Switzerland) or Integrated DNA Technologies (IDT, USA); gBlocks from IDT (USA)	Materials and Methods section ("Digital PCR assays") and Supplemental Table S6
7. dPCR PROTOCOL
Manufacturer of dPCR instrument and instrument model	Yes	Naica® system 6-color Crystal Digital PCR Prism-6 (Stilla Technologies, France)	Materials and Methods section ("Digital PCR assays")
Buffer/kit manufacturer with catalogue and lot number	Yes	qScript XLT One-Step RT-qPCR ToughMix 2x (cat. no. 95132) (Quantabio, USA)	Materials and Methods section ("Digital PCR assays")
Primer and probe concentration	Yes	Primer and probe concentrations are specified	Materials and Methods section ("Digital PCR assays")
Pre-reaction volume and composition (incl. amount of template and if restriction enzyme added)	Yes	Pre-reaction volume is 27 µl (21.6 µl of mastermix and 5.4 µl of template), whereas loaded volume is 25 µl	Materials and Methods section ("Digital PCR assays")
Template treatment (initial heating or chemical denaturation)	Yes	Enzyme activation (95°C for 5 min)	Materials and Methods section ("Digital PCR assays and PCR inhibition")
Polymerase identity and concentration, Mg++ and dNTP concentrations***	No	Not possible for commercial disclosure reasons, kit specifics added	Materials and Methods section ("Digital PCR assays")
Complete thermocycling parameters	Yes	Thermocycling parameters are described	Materials and Methods section ("Digital PCR assays")
8. ASSAY VALIDATION
Details of optimisation performed	No
Analytical specificity (vs. related sequences) and limit of blank (LOB)	No	A blank sample should reflect the nature of the sample, as wastewater always contains traces of targeted RNA, this step was not evaluated in our study
Analytical sensitivity/LoD and how this was evaluated	Yes	LoD was set at 5 gc per reaction, and corresponds to a threshold of at least three positive partitions	Materials and Methods section ("Digital PCR assays")
Testing for inhibitors (from biological matrix/extraction)	Yes	Testing of inhibition levels was performed	Materials and Methods section ("PCR inhibition quality control")
9. DATA ANALYSIS
Description of dPCR experimental design	Yes	Experimental design was described	Materials and Methods section ("Digital PCR assays")
Comprehensive details negative and positive of controls (whether applied for QC or for estimation of error)	Yes	Positive and negative controls are clearly described, and were used for QC purposes	Materials and Methods section ("Digital PCR assays") and Supplemental Table S6
Partition classification method (thresholding)	Yes	Threshold for acceptance was set at 15'000 partitions	Results section ("Performance of RESPV6 dPCR assay and quality control indicators")
Examples of positive and negative experimental results (including fluorescence plots in supplemental material)	Yes	Examples of positive and negative clusters are added	Figure 1
Description of technical replication	Yes	Samples analysis was always performed in technical duplicates	Materials and Methods section ("Digital PCR assays")
Repeatability (intra-experiment variation)	No	Beyond the scope of the study
Reproducibility (inter-experiment/user/lab etc. variation )	No	Beyond the scope of the study
Number of partitions measured (average and standard deviation )	Yes	Median of 22’095 (IQR 19’697-24’421)	Results section ("Performance of RESPV6 dPCR assay and quality control indicators")
Partition volume	Yes	0.519 nl	Materials and Methods section ("Digital PCR assays")
Copies per partition (λ or equivalent ) (average and standard deviation)	No
dPCR analysis program (source, version)	Yes	Crystal Miner Software (version 4.0) (Stilla Technologies, France)	Materials and Methods section ("Digital PCR assays")
Description of normalisation method	No	Integrated into Crystal Miner Software (version 4.0) (Stilla Technologies, France)
Statistical methods used for analysis	No	Integrated into Crystal Miner Software (version 4.0) (Stilla Technologies, France)
Data transparency		Available upon request
